# Citation Contamination of Systematic Review Literature in the Life Sciences by Paper Mills

**DOI:** 10.1101/2024.12.26.24319521

**Authors:** Gengyan Tang, Hao Cai

## Abstract

**Importance:** Paper mills are systematic fraud organizations that mass-produce fabricated papers, submit them under researchers’ names, and profit by charging fees or selling authorship. Their products have infiltrated scientific literature databases, yet the academic community remains uncertain about their potential impact on scholarly research.

**Objective:** Our study investigates the citation contamination of systematic reviews in the life sciences by paper mill articles, aiming to determine whether these fabricated papers undermine the status of systematic reviews as the “gold standard” of evidence synthesis.

**Evidence Review:** We conducted a cross-sectional study of 100,000 systematic reviews published in the life sciences between 2013 and 2023, as indexed in the Web of Science. We extracted their references and matched them against retracted articles in the Retraction Watch Database, specifically those retracted due to paper mills. Descriptive statistical analyses were used to characterize the features of contaminated systematic reviews, including their subject areas, journals of publication, and citation patterns.

**Findings:** A total of 179 systematic reviews were contaminated by paper mill articles, representing a contamination rate of 0.179%. Although the overall extent of contamination was small, an increasing trend was observed. Notably, 61 citations occurred after the articles had been retracted. Oncology was the most severely affected field. Four systematic reviews each cited five or more paper mill articles; all were published by journals under the same academic publisher. Among those citing three or more paper mill articles, 23 (76.67%) were published in journals ranked in the top 50% of their respective fields by impact factor (i.e., those classified as Q1 or Q2).

**Conclusions and Relevance:** Systematic reviews, as comprehensive syntheses of high-quality evidence, must not incorporate systematically fabricated articles. The scientific community should remain vigilant about the growing trend of paper mill contamination in life sciences systematic reviews. Correcting and retracting previously contaminated reviews, and developing new tools to help researchers identify potential paper mill articles in literature databases, will be essential steps to ensure the integrity of evidence synthesis.

**Key Points:** *Question:* Do paper mill articles contaminate systematic reviews in the life sciences, and what is their potential impact on the integrity of evidence synthesis?

*Findings:* In a cross-sectional study of 100,000 systematic reviews published between 2013 and 2023, 0.179% were contaminated by paper mill articles, with an increasing trend observed over time. Oncology was the most affected field, and 61 post-retraction citations were identified.

*Meaning:* These findings underscore the need for heightened vigilance, systematic correction of contaminated reviews, and development of tools to identify paper mill articles to safeguard the integrity of evidence synthesis.
