## Supplementary Material 2 for "Citation Contamination of Systematic Review Literature in the Life Sciences by Paper Mills"

### Sheet: Sheet1
ID	Title or DOIs
SY110	Moxibustion Treatment for Knee Osteoarthritis <i>A Systematic Review and
SY36	Candidate microRNAs as prognostic biomarkers in heart failure: A
SY98	Machine Learning for Dementia Prediction: A Systematic Review and Future
SY37	Chinese Herbal Medicine for Cervicogenic Dizziness: A Systematic Review
SY99	Machine learning applications for early detection of esophageal cancer:
SY47	Circulating RNA biomarkers in diffuse large B-cell lymphoma: a
SY147	Systematic review on the current state of disaster preparation
SY144	Systematic Review of Potential Anticancerous Activities of <i>Erythrina
SY15	A systematic review on active sites and functions of PIM-1 protein
SY173	Unmet supportive care needs of breast cancer survivors: a systematic
SY130	Proteomics Studies in Gestational Diabetes Mellitus: A Systematic Review
SY45	Circulating MicroRNAs as Novel Potential Diagnostic Biomarkers for
SY151	The Emerging Role of Circular RNAs in Prostate Cancer: A Systematic
SY54	Composition and Clinical Significance of Exosomes in Tuberculosis: A
SY164	The miR-15a/16 gene cluster in human cancer: A systematic review
SY38	Chinese herbal medicine for coronavirus disease 2019: A systematic
SY145	Systematic Review of the Potential of MicroRNAs in Diffuse Large B Cell
SY157	The Perspective of Dysregulated LncRNAs in Alzheimer's Disease: A
SY66	Early diagnosis of Alzheimer's disease based on deep learning: A
SY41	CircRNAs as potent biomarkers in ovarian cancer: a systematic scoping
SY88	Identifying circulating microRNAs as biomarkers of cardiovascular
SY13	A Systematic Review on Quiescent State Research Approaches in <i>S.
SY26	Application of Machine Learning for Differentiating Bone Malignancy on
SY27	Association between physical activity and self-regulation in early
SY108	MicroRNAs expression profiles as diagnostic biomarkers of gastric
SY86	Identification of candidate lncRNA biomarkers for renal fibrosis: A
SY57	Corticospinal Responses Following Gait-Specific Training in Stroke
SY127	Prognostic role of snail in lung cancer Protocol for a systematic review
SY171	Thermal Preconditioning for Surgery: A Systematic Review
SY106	MicroRNAs and Sepsis-Induced Cardiac Dysfunction: A Systematic Review
SY8	A Systematic Review of the Biological Effects of Cordycepin
SY111	Neurologic Music Therapy in Geriatric Rehabilitation: A Systematic
SY93	Learning Analytics in Supporting Student Agency: A Systematic Review
SY58	Data augmentation for medical imaging: A systematic literature review
SY31	Blockchain-Based Frameworks for Food Traceability: A Systematic Review
SY103	MicroRNA as Epigenetic Modifiers in Endometrial Cancer: A Systematic
SY60	Diagnosis of Liver Fibrosis Using Artificial Intelligence: A Systematic
SY68	Effect of nutrition in Alzheimer's disease: A systematic review
SY168	Therapeutic Implications of TGF?? in Cancer Treatment: A Systematic
SY24	Anticancer activity of monoterpenes: a systematic review
SY122	Prognostic Hemostasis Biomarkers in Acute Ischemic Stroke: A Systematic
SY12	A Systematic Review on Automatic Insect Detection Using Deep Learning
SY76	Expression of circular RNAs in gynecological tumors A systematic review
SY65	Dysregulated miRNA in progression of hepatocellular carcinoma: A
SY22	Antiangiogenic Activity of Flavonoids: A Systematic Review and
SY6	A Systematic Review of MicroRNAs Involved in Cervical Cancer Progression
SY35	Candidate miRNAs in human breast cancer biomarkers: a systematic review
SY95	Liquid Biopsy in Endometriosis: A Systematic Review
SY117	Osteoporosis, fracture, osteoarthritis & sarcopenia: A systematic review
SY142	Surgical treatment of pelvic lipomatosis: a systematic review of 231
SY172	Tissue micro-RNAs associated with colorectal cancer prognosis: a
SY43	Circular RNAs and Their Role in Male Infertility: A Systematic Review
SY2	5G Technology in the Digital Transformation of Healthcare, a Systematic
SY75	Expression of MicroRNAs in Sepsis-Related Organ Dysfunction: A
SY73	Expression and Regulatory Mechanisms of MicroRNA in Cholesteatoma: A
SY114	Non-coding RNAs as biomarkers for hepatocellular carcinoma--A systematic
SY175	Using Neural Networks Algorithm in Ischemic Stroke Diagnosis: A
SY72	Expression Profile of miRs in Mesial Temporal Lobe Epilepsy: Systematic
SY40	Circ-SHPRH in human cancers: a systematic review and meta-analysis
SY3	A Systematic Literature Review of Blockchain-Enabled Supply Chain
SY107	MicroRNAs and periodontal disease: a qualitative systematic review of
SY23	Anticancer Effects of Ginsenoside Rh2: A Systematic Review
SY170	Therapeutic potential of phenylethanoid glycosides: A systematic review
SY1	1 A Systematic Review of miR-29 in Cancer
SY9	A Systematic Review of the Pharmacology, Toxicology and Pharmacokinetics
SY156	The Mechanism of Long Non-coding RNA in Cancer
SY121	Preclinical evidence of probiotics in ulcerative colitis: a systematic
SY148	Technologies Associated with Industry 4.0 in Green Supply Chains: A
SY5	A Systematic Review of MicroRNA Expression as Biomarker of Late-Onset
SY162	The diagnostic significance of blood-derived circRNAs in NSCLC:
SY59	Deep Learning Algorithms for Diagnosis of Lung Cancer: A Systematic
SY178	miRNA Polymorphisms and Risk of Cardio-Cerebrovascular Diseases: A
SY49	Circulating microRNAs for Early Diagnosis of Ovarian Cancer: A
SY141	Stem Cells in Rotator Cuff Injuries and Reconstructions: A Systematic
SY33	Bridging the Gaps between Plant and Human Health: A Systematic Review of
SY160	The Role of Cytokines in Epithelial-Mesenchymal Transition in
SY134	Rise of Deep Learning Clinical Applications and Challenges in Omics
SY125	Prognostic Value of miR-222 in Various Cancers: a Systematic Review and
SY140	Stem Cell Strategies in Promoting Neuronal Regeneration after Spinal
SY124	Prognostic Value of MicroRNA-497 in Various Cancers: A Systematic Review
SY166	The prognostic value of circRNAs for gastric cancer: A systematic review
SY62	Diagnostic biomarker and therapeutic target applications of miR-326 in
SY42	Circular RNA as biomarkers for acute ischemic stroke: A systematic
SY176	lncRNAs as prognostic molecular biomarkers in hepatocellular carcinoma:
SY50	Clinical Values of Long Non-coding RNAs in Bladder Cancer: A Systematic
SY69	Effects of Sheng-Mai Injection on Diabetes Mellitus: A Systematic Review
SY154	The Impact of lncRNAs in Diabetes Mellitus: A Systematic Review and
SY64	Diagnostic value of circular RNAs in colorectal cancer: A systematic
SY21	Aggressive PitNETs and Potential Target Therapies: A Systematic Review
SY55	Contact lens as an emerging platform for ophthalmic drug delivery: A
SY39	Chinese medical drugs for coronavirus disease 2019: a systematic review
SY120	Potential roles of extracellular vesicles in osteonecrosis of femoral
SY34	COVID-associated arthritis after severe and non-severe COVID-19: A
SY101	Medicinal plants and their secondary metabolites in alleviating knee
SY155	The Influence of miRNAs on Radiotherapy Treatment in Prostate Cancer - A
SY115	Non-coding RNAs modulate autophagy in myocardial ischemia-reperfusion
SY132	Relationship between Prostate Inflammation and Periodontal Disease-A
SY137	Sirtuin 1 and Skin: Implications in Intrinsic and Extrinsic Aging-A
SY105	MicroRNA in Papillary Thyroid Carcinoma: A Systematic Review from 2018
SY149	Technologies for the Preservation of Cultural Heritage-A Systematic
SY17	A systematic review with in silico analysis on transcriptomic profile of
SY56	Contributions of the 5G Network with Respect to Poverty (SDG1),
SY82	Genetics of methamphetamine use disorder: A systematic review and
SY136	Role of music therapy in improving cognitive function post-traumatic
SY94	Legislative, Institutional, Industrial and Governmental Involvement in
SY159	The Role and Application of Exosomes and Their Cargos in Reproductive
SY52	Clinicopathologic significance and prognostic value of circRNAs in
SY165	The prevalence of vancomycin-resistant <i>Staphylococcus aureus</i> in
SY4	A Systematic Review of Long Noncoding RNAs in Hepatocellular Carcinoma:
SY85	How nurses contribute to the elimination of hepatitis B? A systematic
SY167	The role of CDC25C in cell cycle regulation and clinical cancer therapy:
SY14	A systematic review of mechanistic studies on the relationship between
SY104	MicroRNA expression profiles of peripheral blood and mononuclear cells
SY28	Association of vitamin D in individuals with periodontitis: an updated
SY81	Genetic susceptibility to delayed graft function following kidney
SY135	Role of Long Non-Coding RNAs in the Chemoresistance of Gastric Cancer: A
SY32	Blood biomarkers for sarcopenia: A systematic review and meta-analysis
SY90	Intervention and coping strategies for self-perceived burden of patients
SY138	Smart waste management 4.0: The transition from a systematic review to
SY78	Extracellular Mitochondrial DNA and N-Formyl Peptides in Trauma and
SY53	Clinicopathological and prognostic significance of circRNAs in lung
SY77	Expression of microRNAs in patients with gestational diabetes mellitus:
SY25	Antitumor Effects of Quercetin in Hepatocarcinoma In Vitro and In Vivo
SY113	New Achievements from Molecular Biology and Treatment Options for
SY51	Clinical significance of the molecular heterogeneity of gastrointestinal
SY71	Effects of ventilatory bundles on patient outcomes among ICU patients: A
SY67	Effect of Naringin Treatment on Postmenopausal Osteoporosis in
SY179	miRNA as promising theragnostic biomarkers for predicting
SY80	Gene Therapy for Malignant and Benign Gynaecological Disorders: A
SY146	Systematic review and meta-analysis: diagnostic value of different
SY10	A Systematic Review of the Predictive Value of Plasma D-Dimer Levels for
SY87	Identification of the candidate lncRNA biomarkers for acute kidney
SY126	Prognostic role of 14q32.31 miRNA cluster in various carcinomas: a
SY169	Therapeutic applications of lemon balm (Melissa officinalis) for
SY100	Machine learning prediction of motor function in chronic stroke
SY70	Effects of dexmedetomidine on perioperative stress, inflammation, and
SY112	Neutrophil to lymphocyte ratio (NLR) prognostic effects on heart
SY116	Opportunities and challenges of virtual reality-based interventions for
SY92	Is Extended Producer Responsibility living up to expectations? A
SY119	Postoperative Outcomes of Endoscopic versus Microscopic Myringoplasty in
SY61	Diagnostic and Prognostic Significance of MiR-150 in Colorectal Cancer:
SY18	Abnormally expressed long non-coding RNAs in prognosis of Osteosarcoma:
SY96	LncRNA as a diagnostic and prognostic biomarker in bladder cancer: a
SY133	Research trends for papillary thyroid carcinoma from 2010 to 2019 A
SY97	Long non-coding RNA (lncRNA) and epithelial-mesenchymal transition (EMT)
SY131	RETRACTED: EEG-Based Epileptic Seizure Detection via Machine/Deep
SY79	Extracellular Vesicle-Based Drug Delivery Systems for Head and Neck
SY177	miR-19 Is a Potential Clinical Biomarker for Gastrointestinal
SY128	Prognostic value of EGFR and p-EGFR in nasopharyngeal carcinoma A
SY63	Diagnostic efficacy of long non-coding RNA in lung cancer: a systematic
SY161	The Role of miRNAs in the Regulation of Endometrial Cancer Invasiveness
SY102	Meteorological factors cannot be ignored in machine learning-based
SY89	Incidence and risk factors of cognitive dysfunction in hemodialysis
SY143	Systematic Review With Meta-Analysis: Diagnostic, Prognostic and
SY7	A Systematic Review of the Anti-Inflammatory and Immunomodulatory
SY139	Sorafenib Plus Hepatic Arterial Infusion Chemotherapy in Advanced
SY150	The Changing Face of <i>in vitro</i> Culture Models for Thyroid Cancer
SY48	Circulating miRNAs as Auxiliary Diagnostic Biomarkers for Multiple
SY74	Expression of MicroRNAs in Periodontal and Peri-Implant Diseases: A
SY163	The effectiveness of magnetic stimulation for patients with pelvic floor
SY29	Attitudes That Might Impact upon Donation after Brain Death in Intensive
SY16	A systematic review on the role of MSC-derived exosomal miRNAs in the
SY84	Herbal medicine for external use in acute gouty arthritis: A
SY91	Intradermal acupuncture for primary dysmenorrhea A protocol of
SY30	Balance Rehabilitation through Robot-Assisted Gait Training in
SY153	The Expression and Regulatory Roles of Long Non-Coding RNAs in
SY11	A Systematic Review on <i>HOX</i> Genes as Potential Biomarkers in
SY83	Herbal Medicine Intervention for the Treatment of COVID-19: A Living
SY129	Prognostic value of low microRNA-34a expression in human
SY158	The Protective Effects of the Autophagic and Lysosomal Machinery in
SY46	Circulating Mitochondrial DNA as Predictor of Mortality in Critically
SY152	The Epithelial-to-Mesenchymal Transition-Like Process in Glioblastoma:
SY123	Prognostic Value of Long Noncoding RNAs in Patients with
SY19	Advancements and Insights in Exosome-Based Therapies for Wound Healing:
SY118	Plasma D-Dimer Concentrations and Risk of Intracerebral Hemorrhage: A
SY109	MicroRNAs in the prognosis of triple-negative breast cancer A systematic
SY44	Circular RNAs as Prognostic Biomarkers in Renal Cell Carcinoma: A
SY174	Unveiling the functional paradigm of exosome-derived long non-coding
SY20	Advances in Platelet Rich Plasma-Derived Extracellular Vesicles for
PM65	10.1042/bsr20140020
PM202	10.3892/ol.2018.8636
PM142	10.1155/2022/9288452
PM95	10.1155/2021/2676485
PM119	10.1155/2022/4629178
PM27	10.1016/j.biopha.2017.02.011
PM128	10.1155/2022/6184170
PM29	10.1016/j.biopha.2017.08.048
PM46	10.1016/j.lfs.2018.11.032
PM89	10.1111/cas.13575
PM144	10.1155/2022/9605439
PM101	10.1155/2021/4724590
PM24	10.1007/s11356-018-1331-9
PM57	10.1016/j.omtn.2020.05.008
PM82	10.1080/21691401.2019.1648281
PM90	10.1155/2019/3612020
PM178	10.26355/eurrev_201803_14464
PM92	10.1155/2020/6679846
PM176	10.26355/eurrev_201711_13832
PM13	10.1002/jcb.26769
PM99	10.1155/2021/4186666
PM55	10.1016/j.omtn.2019.07.012
PM193	10.3892/mmr.2015.4609
PM111	10.1155/2021/9951114
PM97	10.1155/2021/2779390
PM113	10.1155/2022/1991138
PM177	10.26355/eurrev_201801_14109
PM18	10.1002/jcb.28409
PM100	10.1155/2021/4710044
PM159	10.1186/s13046-016-0379-y
PM146	10.1159/000479403
PM41	10.1016/j.intimp.2017.11.038
PM43	10.1016/j.intimp.2020.106204
PM49	10.1016/j.lfs.2020.117849
PM151	10.1159/000493228
PM143	10.1155/2022/9386095
PM108	10.1155/2021/7463631
PM139	10.1155/2022/8925930
PM107	10.1155/2021/6633755
PM118	10.1155/2022/4228448
PM187	10.3892/ijmm.2018.3853
PM200	10.3892/ol.2015.4001
PM12	10.1002/jcb.26763
PM68	10.1042/bsr20171546
PM78	10.1080/15384101.2019.1648958
PM181	10.3233/cbm-170388
PM112	10.1155/2022/1217003
PM120	10.1155/2022/4661687
PM122	10.1155/2022/4806163
PM209	10.3892/or.2016.5275
PM165	10.1371/journal.pone.0119225
PM26	10.1016/j.biochi.2017.09.005
PM163	10.1371/journal.pone.0086465
PM164	10.1371/journal.pone.0089756
PM75	10.1080/09064710.2021.1874045
PM213	10.4143/crt.2017.537
PM189	10.3892/ijo.2014.2596
PM204	10.3892/or.2015.3734
PM155	10.1177/2058738418814341
PM59	10.1016/j.pharep.2019.05.007
PM185	10.3892/etm.2017.4204
PM212	10.3892/or.2018.6624
PM168	10.18632/oncotarget.13747
PM171	10.18632/oncotarget.5476
PM134	10.1155/2022/7663379
PM67	10.1042/bsr20160578
PM136	10.1155/2022/7810062
PM206	10.3892/or.2015.4251
PM88	10.1089/cbr.2019.3520
PM117	10.1155/2022/4217888
PM44	10.1016/j.intimp.2021.107691
PM34	10.1016/j.biopha.2018.05.042
PM158	10.1186/s11671-021-03534-x
PM211	10.3892/or.2017.5979
PM87	10.1089/cbr.2019.3070
PM103	10.1155/2021/5213550
PM51	10.1016/j.nbd.2013.11.023
PM71	10.1042/bsr20192298
PM74	10.1080/09064710.2020.1840618
PM81	10.1080/21691401.2019.1620256
PM60	10.1016/j.yexmp.2019.03.004
PM47	10.1016/j.lfs.2019.02.052
PM9	10.1002/jcb.26426
PM37	10.1016/j.biopha.2018.06.003
PM53	10.1016/j.omtn.2018.12.006
PM172	10.2147/cmar.s332640
PM58	10.1016/j.omtn.2020.09.020
PM170	10.18632/oncotarget.23416
PM137	10.1155/2022/8272371
PM91	10.1155/2020/2145951
PM52	10.1016/j.neulet.2017.09.043
PM153	10.1159/000495876
PM114	10.1155/2022/2864170
PM150	10.1159/000484588
PM17	10.1002/jcb.28133
PM16	10.1002/jcb.27143
PM3	10.1002/ar.24274
PM195	10.3892/mmr.2017.8229
PM129	10.1155/2022/6201067
PM123	10.1155/2022/5012962
PM39	10.1016/j.febslet.2013.04.002
PM124	10.1155/2022/5079153
PM1	10.1002/2211-5463.12032
PM6	10.1002/jcb.26141
PM194	10.3892/mmr.2017.6841
PM210	10.3892/or.2017.5810
PM28	10.1016/j.biopha.2017.05.121
PM25	10.1007/s13277-016-4858-8
PM180	10.3233/cbm-170188
PM22	10.1007/s00011-019-01292-2
PM85	10.1080/21691401.2019.1709861
PM179	10.26355/eurrev_201907_18294
PM133	10.1155/2022/7445042
PM162	10.1208/s12249-020-1622-6
PM73	10.1042/cs20181064
PM145	10.1159/000477118
PM33	10.1016/j.biopha.2018.04.051
PM86	10.1089/cbr.2017.2386
PM38	10.1016/j.biopha.2018.10.079
PM93	10.1155/2021/2094665
PM156	10.1177/2058738418821837
PM80	10.1080/15384101.2020.1749466
PM19	10.1002/jcp.29557
PM31	10.1016/j.biopha.2018.03.043
PM174	10.2147/ott.s201282
PM48	10.1016/j.lfs.2020.117519
PM175	10.2147/ott.s213371
PM36	10.1016/j.biopha.2018.05.078
PM15	10.1002/jcb.27108
PM2	10.1002/ar.23940
PM190	10.3892/ijo.2018.4615
PM32	10.1016/j.biopha.2018.03.122
PM199	10.3892/mmr.2019.9826
PM198	10.3892/mmr.2018.9750
PM104	10.1155/2021/5538434
PM10	10.1002/jcb.26451
PM98	10.1155/2021/4035878
PM23	10.1007/s10784-020-09514-3
PM157	10.1186/s11671-021-03475-5
PM20	10.1002/jcp.29570
PM161	10.1186/s13756-021-00967-y
PM8	10.1002/jcb.26297
PM130	10.1155/2022/6244637
PM4	10.1002/bab.1461
PM188	10.3892/ijmm.2020.4637
PM105	10.1155/2021/5573469
PM127	10.1155/2022/5869676
PM45	10.1016/j.lfs.2017.06.012
PM64	10.1039/c8ra10030f
PM140	10.1155/2022/8949048
PM132	10.1155/2022/6730024
PM121	10.1155/2022/4704107
PM76	10.1080/09064710.2021.1939409
PM186	10.3892/ijmm.2014.1650
PM21	10.1002/mgg3.991
PM66	10.1042/bsr20150258
PM70	10.1042/bsr20191611
PM203	10.3892/or.2014.3626
PM138	10.1155/2022/8338137
PM182	10.3233/cbm-170809
PM125	10.1155/2022/5311034
PM72	10.1042/bsr20193431
PM149	10.1159/000481839
PM173	10.2147/ott.s190303
PM94	10.1155/2021/2577113
PM35	10.1016/j.biopha.2018.05.069
PM63	10.1039/c8ra05724a
PM166	10.1371/journal.pone.0127682
PM196	10.3892/mmr.2017.8361
PM201	10.3892/ol.2016.4577
PM197	10.3892/mmr.2018.9292
PM106	10.1155/2021/6584693
PM115	10.1155/2022/3363735
PM30	10.1016/j.biopha.2017.09.086
PM116	10.1155/2022/3689445
PM96	10.1155/2021/2709461
PM102	10.1155/2021/5164907
PM152	10.1159/000493445
PM148	10.1159/000480412
PM7	10.1002/jcb.26273
PM191	10.3892/ijo.2018.4647
PM184	10.3727/096504018x15195193936573
PM109	10.1155/2021/9500304
PM167	10.18632/aging.103036
PM208	10.3892/or.2016.5029
PM69	10.1042/bsr20191357
PM169	10.18632/oncotarget.22058
PM77	10.1080/15384101.2018.1475829
PM192	10.3892/mmr.2014.2123
PM131	10.1155/2022/6336700
PM141	10.1155/2022/9023562
PM62	10.1038/s41417-020-00247-8
PM14	10.1002/jcb.26914
PM205	10.3892/or.2015.3832
PM183	10.3389/fonc.2020.571914
PM84	10.1080/21691401.2019.1699818
PM147	10.1159/000479570
PM126	10.1155/2022/5438492
PM42	10.1016/j.intimp.2019.106156
PM135	10.1155/2022/7806659
PM79	10.1080/15384101.2020.1731651
PM11	10.1002/jcb.26461
PM154	10.1177/0300060519883731
PM5	10.1002/jcb.26137
PM207	10.3892/or.2015.4432
PM61	10.1016/j.ymthe.2017.01.017
PM110	10.1155/2021/9674809
PM40	10.1016/j.febslet.2015.08.007
PM83	10.1080/21691401.2019.1657873
PM50	10.1016/j.lfs.2021.119495
PM160	10.1186/s13046-018-0845-9
PM56	10.1016/j.omtn.2019.10.047
PM54	10.1016/j.omtn.2019.04.030
